# Clonal Hematopoiesis of Indeterminate Potential in Crohn’s Disease and Ulcerative Colitis

**DOI:** 10.1101/2024.08.06.24311497

**Authors:** Myvizhi Esai Selvan, Daniel I. Nathan, Daniela Guisado, Giulia Collatuzzo, Sushruta Iruvanti, Paolo Boffetta, John Mascarenhas, Ronald Hoffman, Louis J. Cohen, Bridget K. Marcellino, Zeynep H. Gümüş

## Abstract

Clonal hematopoiesis of indeterminate potential (CHIP) is the presence of somatic mutations in myeloid and lymphoid malignancy genes in the blood cells of individuals without a hematologic malignancy. Inflammation is hypothesized to be a key mediator in the progression of CHIP to hematologic malignancy and patients with CHIP have a high prevalence of inflammatory diseases. This study aimed to identify the prevalence and characteristics of CHIP in patients with inflammatory bowel disease (IBD). We analyzed whole exome sequencing data from 587 Crohn’s disease (CD), 441 ulcerative colitis (UC), and 293 non-IBD controls to assess CHIP prevalence and used logistic regression to study associations with clinical outcomes. Older UC patients (age>45) harbored increased myeloid-CHIP mutations compared to younger patients (age≤45) (*p=*0.01). Lymphoid-CHIP was more prevalent in older IBD patients (*p*=0.007). Young CD patients were found to have myeloid-CHIP with high-risk features. IBD patients with CHIP exhibited unique mutational profiles compared to controls. Steroid use was associated with increased CHIP (*p=*0.05), while anti-TNF therapy was associated with decreased myeloid-CHIP (*p=*0.03). Pathway enrichment analyses indicated overlap between CHIP genes, IBD phenotypes, and inflammatory pathways. Our findings underscore a connection between IBD and CHIP pathophysiology. Patients with IBD and CHIP had unique risk profiles especially among older UC patients and younger CD patients. These findings suggest distinct evolutionary pathways for CHIP in IBD and necessitate awareness among IBD providers and hematologists to identify patients potentially at risk for CHIP-related complications including malignancy, cardiovascular disease and acceleration of their inflammatory disease.
