## Supplementary Table S5 for "Clonal Hematopoiesis of Indeterminate Potential in Crohn’s Disease and Ulcerative Colitis"

### Sheet: IBD
			CHIP Neg N- = 981	CHIP Pos (N+ = 47)					M-CHIP (N+ = 32)					L-CHIP (N+ = 21)
Cohort	Trait		N- : #	N+: #	OR	p_value	Conf_Inter_low	Conf_Inter_High	N+: #	OR	p_value	Conf_Inter_low	Conf_Inter_High	N+: #	OR	p_value	Conf_Inter_low	Conf_Inter_High
IBD : 1028	Age	<= 45	588	15	Ref				9	Ref				6	Ref
		> 45	393	32	3.19186	0.000282177	1.70598	5.97192	23	3.82358	0.000764754	1.75076	8.35054	15	3.74046	0.00679915	1.43889	9.72351
	Race	EUR	833	37	Ref				24	Ref				16	Ref
		AFR	46	5	2.44712	0.0734629	0.918492	6.51982	5	3.77264	0.00984521	1.37651	10.3398	1	1.13179	0.905405	0.146882	8.72099
		AMI	85	2	0.52973	0.387216	0.125475	2.23641	1	0.408333	0.383118	0.0545578	3.05614	2	1.225	0.789061	0.276966	5.41808
		EAS	17	3	3.97297	0.033365	1.11484	14.1586	2	4.08333	0.0697141	0.892764	18.6764	2	6.125	0.0216145	1.30467	28.7549
	Gender	Male	533	25	0.955142	0.878105	0.531312	1.71706	16	0.840525	0.628743	0.415619	1.69983	14	1.68105	0.266366	0.672643	4.20124
		Female	448	22	Ref				16	Ref				7	Ref
	Smoking	No	682	30	Ref				19	Ref				14	Ref
		Yes	299	17	1.29253	0.409918	0.702061	2.37961	13	1.56064	0.224649	0.760821	3.20128	7	1.14047	0.778852	0.455681	2.85434
	Antibiotics	No	715	36	Ref				26	Ref				15	Ref
		Yes	266	11	0.821324	0.575936	0.412057	1.63709	6	0.620301	0.297682	0.252505	1.52383	6	1.07519	0.881985	0.412859	2.80005
	Neutropenia	No	498	22	Ref				14	Ref				10	Ref
		Yes	77	4	1.17591	0.771179	0.394543	3.50475	2	0.923933	0.917714	0.205967	4.1446	3	1.94026	0.322207	0.522296	7.20781
	tpn_ever	No	892	42	Ref				29	Ref				18	Ref
		Yes	83	5	1.2794	0.612745	0.492768	3.32179	3	1.11176	0.863722	0.331593	3.72748	3	1.79116	0.357971	0.516893	6.20684
	Autoimmune_Disease (multiple sclerosis, systemic lupus erythematosus, thyroid disease, celiac disease, rheumatoid arthritis, Psoriasis, ankylosing spondylitis)	No	833	40	Ref				27	Ref				18	Ref
		Yes	148	7	0.984966	0.971178	0.433056	2.24026	5	1.04229	0.933305	0.395061	2.74989	3	0.938063	0.919152	0.272919	3.22426
	Malignancy (Colon cancer, other cancer, Skin cancer, Lymphoma)	No	582	27	Ref				17	Ref				13	Ref
		Yes	75	4	1.14963	0.799717	0.391502	3.37584	2	0.912941	0.904296	0.206829	4.02971	2	1.19385	0.817869	0.264259	5.39345
	Disease_Duration	Continous covariate			1.0102	0.371863	0.987946	1.03296		1.01972	0.13459	0.993966	1.04614		1.00003	0.99885	0.965678	1.0356
	SurgHistory_total_surgeries	Continous covariate			0.882329	0.432412	0.645493	1.20606		0.658085	0.151804	0.371336	1.16626		1.03203	0.809414	0.798761	1.33342
	Number_anti_TNF_ever (cimzia, remicade, humira, simponi)	Continous covariate			1.05454	0.748797	0.761923	1.45952		0.993531	0.974731	0.664908	1.48457		0.926266	0.76802	0.5568	1.54089
	Number_anti_integrin_ever (Entyvio, tysabri)	Continous covariate			1.54895	0.351729	0.616686	3.89053		1.82837	0.248932	0.655478	5.1		0.684668	0.707744	0.0944779	4.96169
	Number_immunomodulators_ever (methotrexate, neoral, purethinol, prograf)	Continous covariate			0.929421	0.730843	0.612493	1.41034		0.844361	0.521806	0.503175	1.41689		0.862648	0.647322	0.458065	1.62458
	Number_sulfasalazine_ever (oral, azulfadine)	Continous covariate			1.04914	0.846469	0.645551	1.70506		1.16683	0.605618	0.649601	2.0959		0.905615	0.785571	0.443366	1.8498
	Number_steroids_ever (budesonide, corticosteroids)	Continous covariate			1.46019	0.119301	0.906862	2.35112		1.41075	0.239876	0.794725	2.50429		1.73719	0.124843	0.858115	3.5168
	Number_anti_TNF_current (cimzia, remicade, humira, simponi)	Continous covariate			0.514507	0.076741	0.246483	1.07398		0.311336	0.029988	0.108531	0.893111		0.67709	0.447949	0.2473	1.85383
	Number_anti_integrin_current (Entyvio, tysabri)	Continous covariate			1.56617	0.406814	0.542583	4.52078		1.74169	0.372484	0.514496	5.89605		0.841818	0.86773	0.110951	6.38715
	Number_immunomodulators_current (methotrexate, neoral, purethinol, prograf)	Continous covariate			0.898114	0.734162	0.483036	1.66987		0.642735	0.28171	0.287414	1.43733		1.17056	0.724695	0.487282	2.81193
	Number_sulfasalazine_current (oral, azulfadine)	Continous covariate			1.23594	0.443838	0.718647	2.12559		1.28084	0.454444	0.669632	2.44991		1.18184	0.684519	0.527887	2.64591
	Number_steroids_current (budesonide, corticosteroids)	Continous covariate			2.03253	0.0488114	1.00369	4.11599		1.63436	0.293254	0.653855	4.0852		3.12639	0.0104086	1.30712	7.47778
	Multivariate Analysis
	CHIP Pos vs CHIP neg
	Age	<= 45			Ref
		> 45			3.3625	0.000191551	1.77791	6.35937												-
	Race	EUR			Ref
		AFR			2.17584	0.126375	0.802975	5.89591
		AMI			0.526902	0.385727	0.123862	2.24141
		EAS			4.93277	0.0179571	1.31539	18.4981
	Number_steroids_current (budesonide, corticosteroids)	Continous covariate			2.09901	0.0497945	1.00065	4.40295
	M-CHIP Pos vs CHIP neg
	Age	<= 45								Ref
		> 45								3.51443	0.00217172	1.57351	7.84945
	Race	EUR								Ref
		AFR								3.62427	0.0142972	1.29357	10.1543
		AMI								0.444858	0.43204	0.058977	3.35551
		EAS								6.10661	0.0253246	1.25061	29.8179
	Number_anti_TNF_current (cimzia, remicade, humira, simponi)	Continous covariate								0.381747	0.078518	0.130573	1.11609
	L-CHIP Pos vs CHIP neg
	Age	<= 45													Ref
		> 45													4.31817	0.00354349	1.6155	11.5423
	Race	EUR													Ref
		AFR													0.946005	0.957917	0.120358	7.43552
		AMI													1.21922	0.795775	0.271772	5.46961
		EAS													8.11817	0.0127425	1.56255	42.1776
	Number_steroids_current (budesonide, corticosteroids)	Continous covariate													3.35921	0.0109221	1.32127	8.54049
