## Supplementary Table S4 for "Clonal Hematopoiesis of Indeterminate Potential in Crohn’s Disease and Ulcerative Colitis"

### Sheet: VAF
	M-CHIP Mutations
		Trait		VAF <= 0.2: #	VAF > 0.2 : #	OR	p_value	Conf_Inter_low	Conf_Inter_High
	CD (10)	age	<= 45	0	4	ref
			> 45	5	1	0.030303	0.0134375	0.00018156	0.526192
	UC (23)	age	<= 45	4	1	ref
			> 45	16	2	0.5	0.60665	0.0357267	6.99757
	IBD (33)	age	<= 45	4	5	ref
			> 45	21	3	0.114286	0.0173368	0.0191449	0.68223
	Control (9)	age	<= 45	0	0	ref
			> 45	7	2	-	-	-	-
	All age	Disease	Control	7	2	ref
			CD	5	5	3.5	0.219916	0.472936	25.902
		Disease	Control	7	2	ref
			UC	20	3	0.525	0.524723	0.0720889	3.82341
		Disease	Control	7	2	ref
			IBD	25	8	1.12	0.899662	0.19237	6.52077
		Disease	CD	5	5	ref
			UC	20	3	0.15	0.0320736	0.0264675	0.8501
	Age <=45	Disease	Control	0	0	ref
			CD	0	4	-	-	-	-
		Disease	Control	0	0	ref
			UC	4	1	-	-	-	-
		Disease	Control	0	0	ref
			IBD	4	5	-	-	-	-
		Disease	CD	0	4	ref
			UC	4	1	0.037037	0.0231215	0.000219837	0.668629
	Age >45	Disease	Control	7	2	ref
			CD	5	1	0.7	0.792751	0.0489277	10.0148
		Disease	Control	7	2	ref
			UC	16	2	0.4375	0.451462	0.0508684	3.76277
		Disease	Control	7	2	ref
			IBD	21	3	0.5	0.493318	0.0688146	3.63295
		Disease	CD	5	1	ref
			UC	16	2	0.625	0.723316	0.0463255	8.43219
	L-CHIP Mutations
		Trait		VAF <= 0.2: #	VAF > 0.2 : #	OR	p_value	Conf_Inter_low	Conf_Inter_High
	CD (11)	age	<= 45	4	0	ref
			> 45	7	0	-	-	-	-
	UC (11)	age	<= 45	2	0	ref
			> 45	9	0	-	-	-	-
	IBD (22)	age	<= 45	6	0	ref
			> 45	16	0	-	-	-	-
	Control (6)	age	<= 45	1	0	ref
			> 45	4	1	1	1	0.028068	179.386
	All age	Disease	Control	5	1	ref
			CD	11	0	0.15942	0.244267	0.00102103	3.4954
		Disease	Control	5	1	ref
			UC	11	0	0.15942	0.244267	0.00102103	3.4954
		Disease	Control	5	1	ref
			IBD	22	0	0.0814815	0.106595	0.000527263	1.73945
		Disease	CD	11	0	ref
			UC	11	0	-	-	-	-
	Age <=45	Disease	Control	1	0	ref
			CD	4	0	-	-	-	-
		Disease	Control	1	0	ref
			UC	2	0	-	-	-	-
		Disease	Control	1	0	ref
			IBD	6	0	-	-	-	-
		Disease	CD	4	0	ref
			UC	2	0	-	-	-	-
	Age >45	Disease	Control	4	1	ref
			CD	7	0	0.2	0.318628	0.0012533	4.61295
		Disease	Control	4	1	ref
			UC	9	0	0.157895	0.247331	0.000996087	3.57595
		Disease	Control	4	1	ref
			IBD	16	0	0.0909091	0.126847	0.00057971	2.00145
		Disease	CD	7	0	ref
			UC	9	0	-	-	-	-
