## Supplementary Table S3 for "Clonal Hematopoiesis of Indeterminate Potential in Crohn’s Disease and Ulcerative Colitis"

### Sheet: Age
	M-CHIP Mutations
		Trait		N- : #	N+ : #	OR	p_value	Conf_Inter_low	Conf_Inter_High
	CD (587)	age	<= 45	369	4	ref					N- :	Absence of L-CHIP/M-CHIP
			> 45	199	6	2.78141	0.116356	0.775766	9.97236
	UC (441)	age	<= 45	219	5	ref
			> 45	194	17	3.83814	0.00944558	1.39001	10.598
	IBD (1028)	age	<= 45	588	9	ref
			> 45	393	23	3.82358	0.000764754	1.75076	8.35054
	Control (293)	age	<= 45	45	0	ref
			> 45	233	9	3.70236	0.274699	0.455762	480.402
	Age <=45	Disease	Control	45	0	ref
			CD	369	4	1.10825	0.944594	0.115373	147.757
		Disease	Control	45	0	ref
			UC	219	5	2.28018	0.535033	0.251341	301.299
		Disease	Control	45	0	ref
			IBD	588	9	1.46899	0.780172	0.181384	190.488
		Disease	CD	369	4	ref
			UC	219	5	2.10616	0.270672	0.559605	7.92689
	Age >45	Disease	Control	233	9	ref
			CD	199	6	0.78057	0.643832	0.273099	2.23102
		Disease	Control	233	9	ref
			UC	194	17	2.26861	0.0530974	0.989102	5.20331
		Disease	Control	233	9	ref
			IBD	393	23	1.51513	0.301067	0.689363	3.33004
		Disease	CD	199	6	ref
			UC	194	17	2.90636	0.027969	1.12233	7.52625
	L-CHIP Mutations
		Trait		N- : #	N+ : #	OR	p_value	Conf_Inter_low	Conf_Inter_High
	CD (587)	age	<= 45	369	4	ref
			> 45	199	7	3.24497	0.0629139	0.93855	11.2193
	UC (441)	age	<= 45	219	2	ref
			> 45	194	8	4.51546	0.05846	0.947442	21.5205
	IBD (1028)	age	<= 45	588	6	ref
			> 45	393	15	3.74046	0.00679915	1.43889	9.72351
	Control (293)	age	<= 45	45	1	ref
			> 45	233	5	0.965665	0.974832	0.110193	8.46254
	Age <=45	Disease	Control	45	1	ref
			CD	369	4	0.487805	0.524941	0.0533474	4.46046
		Disease	Control	45	1	ref
			UC	219	2	0.410959	0.471718	0.0364765	4.63003
		Disease	Control	45	1	ref
			IBD	588	6	0.459184	0.475663	0.054099	3.89748
		Disease	CD	369	4	ref
			UC	219	2	0.842466	0.843835	0.153045	4.63751
	Age >45	Disease	Control	233	5	ref
			CD	199	7	1.6392	0.404958	0.512265	5.24526
		Disease	Control	233	5	ref
			UC	194	8	1.92165	0.25869	0.61861	5.96941
		Disease	Control	233	5	ref
			IBD	393	15	1.77863	0.270844	0.638166	4.95719
		Disease	CD	199	7	ref
			UC	194	8	1.17231	0.763034	0.417065	3.29521
	CHIP Mutations
		Trait		N- : #	N+ : #	OR	p_value	Conf_Inter_low	Conf_Inter_High
	CD (587)	age	<= 45	369	8	ref
			> 45	199	11	2.54962	0.0477977	1.0091	6.44194
	UC (441)	age	<= 45	219	7	ref
			> 45	194	21	3.3866	0.00640539	1.40897	8.14004
	IBD (1028)	age	<= 45	588	15	ref
			> 45	393	32	3.19186	0.000282177	1.70598	5.97192
	Control (293)	age	<= 45	45	1	ref
			> 45	233	14	2.70386	0.342464	0.346803	21.0808
	Age <=45	Disease	Control	45	1	ref
			CD	369	8	0.97561	0.981628	0.119263	7.98082
		Disease	Control	45	1	ref
			UC	219	7	1.43836	0.736782	0.172703	11.9793
		Disease	Control	45	1	ref
			IBD	588	15	1.14796	0.894878	0.148258	8.88865
		Disease	CD	369	8	ref
			UC	219	7	1.47432	0.459245	0.527362	4.12166
	Age >45	Disease	Control	233	14	ref
			CD	199	11	0.919957	0.840408	0.40842	2.07218
		Disease	Control	233	14	ref
			UC	194	21	1.80155	0.100556	0.89232	3.63723
		Disease	Control	233	14	ref
			IBD	393	32	1.35514	0.358434	0.708427	2.59224
		Disease	CD	199	11	ref
			UC	194	21	1.95829	0.08136	0.919673	4.16987
