## Supplementary Table S1 for "Clonal Hematopoiesis of Indeterminate Potential in Crohn’s Disease and Ulcerative Colitis"

### Sheet: Supp_Table_S1a_M-CHIP_Mutations
Supplementary Table S1a: Myeloid associated M-CHIP Mutations
Gene	Mutations	Accession number
ASXL1	Frameshift/nonsense/splice-site in exon 11-12	NM_015338
ASXL2	Frameshift/nonsense/splice-site in exon 11-12	NM_018263
BCOR	Frameshift/nonsense/splice-site	NM_001123385
BCORL1	Frameshift/nonsense/splice-site	NM_021946
BRAF	G464E, G464V, G466E, G466V, G469R, G469E, G469A, G469V, V471F, V472S, L485W, N581S, I582M, I592M, I592V, D594N, D594G, D594V, D594E, F595L, F595S, G596R, L597V, L597S, L597Q, L597R, A598V, V600M, V600L, V600K, V600R, V600E, V600A, V600G, V600D, K601E, K601N, R603*, W604R, W604G, S605G, S605F, S605N, G606E, G606A, G606V, H608R, H608L, G615R, S616P, S616F, L618S, L618W	NM_004333
BRCC3	Frameshift/nonsense/splice-site	NM_024332
CALR	Frameshift (C-terminal) AA352-418 (exon 9)	NM_004343
CBL	RING finger missense p.381-421	NM_005188
CBLB	RING finger missense p.372-412	NM_170662
CEBPA	Frameshift/nonsense/splice-site	NM_004364
CREBBP	Frameshift/nonsense/splice-site, D1435E, R1446L, R1446H, R1446C, Y1450C, P1476R, Y1482H, H1487Y, W1502C, Y1503D, Y1503H, Y1503F, S1680del	NM_004380
CSF1R	L301F, L301S, Y969C, Y969N, Y969F, Y969H, Y969D	NM_005211
CSF3R	T615A, T618I, truncating c.741-791	NM_000760
CTCF	Frameshift/nonsense, R377C, R377H, P378A, P378L	NM_006565
CUX1	Frameshift/nonsense	NM_181552
DNMT3A	Frameshift/nonsense/splice-site, F290I, F290C, V296M, P307S, P307R, R326H, R326L, R326C, R326S, G332R, G332E, V339A, V339M, V339G, L344Q, L344P, R366P, R366H, R366G, A368T, A368V, R379H, R379C, I407T, I407N, I407S, F414L, F414S, F414C, A462V, K468R, C497G, C497Y, Q527H, Q527P, Y533C, S535F, C537G, C537R, G543A, G543S, G543C, L547H, L547P, L547F, M548I, M548K, G550R, W581R, W581G, W581C, R604Q, R6…	NM_022552
EED	Frameshift/nonsense/splice-site, L240Q, I363M	NM_003797
EP300	Frameshift/nonsense/splice_site, VF1148_1149del, D1399N, D1399Y, P1452L, Y1467N, Y1467H, Y1467C, R1627W, A1629V	NM_001429
ETNK1	N244S, N244T, N244K	NM_018638
ETV6	Frameshift/nonsense/splice-site	NM_001987
EZH2	Frameshift/nonsense/splice-site, Q62R, N102S, F145S, F145C, F145Y, F145L, G159R, E164D, R202Q, K238E, E244K, R283Q, H292R, P488S, R497Q, R561H, T568I, K629E, Y641N, Y641H, Y641S, Y641C, Y641F, D659Y, D659G, V674M, A677G, A677V, R679C, R679H, R685C, R685H, A687V, N688I, N688K, H689Y, S690P, I708V, I708T, I708M, E720K, E740K	NM_001203247
FLT3	V579A, V592A, V592I, F594L, FY590-591GD, D835Y, D835H, D835E, del835	NM_004119
GATA1	Frameshift/nonsense/splice-site	NM_002049
GATA2	Frameshift/nonsense/splice-site, R293Q, N317H, A318T, A318V, A318G, G320D, L321P, L321F, L321V, Q328P, R330Q, R361L, L359V, A372T, R384G, R384K	NM_001145661
GATA3	Frameshift/nonsense/splice-site ZNF domain, R276W, R276Q, N286T, L348V,	NM_001002295
GNA13	I34T, G57S, S62F, M68K, Q134R, Y145F, L152F, E167D, Q169H, R264H, E273K, V322G, V362G, L371F	NM_006572
GNAS	R201S, R201C, R201H, R201L, Q227K, Q227R, Q227L, Q227H, R374C, R844S, R844C, R844H, R844L, Q870K, Q870R, Q870L, Q870H, R1017C	NM_000516
GNB1	K57N, K57M, K57E, K57T, I80T, I80N	NM_002074
IDH1	R132C, R132G, R132H, R132L, R132P, R132V, V178I	NM_005896
IDH2	R140W, R140Q, R140L, R140G, R172W, R172G, R172K, R172T, R172M, R172N, R172S	NM_002168
IKZF1	Frameshift/nonsense	NM_006060
IKZF2	Frameshift/nonsense	NM_016260
IKZF3	Frameshift/nonsense	NM_012481
JAK1	T478A, T478S, V623A, A634D, L653F, R724H, R724Q, R724P, T782M, L783F	NM_002227
JAK2	N533D, N533Y, N533S, H538R, K539E, K539L, I540T, I540V, V617F, R683S, R683G, del/ins537-539L, del/ins538-539L, del/ins540-543MK, del/ins540-544MK, del/ins541-543K, del542-543, del543-544, ins11546-547	NM_004972
JAK3	M511T, M511I, A572V, A572T, A573V, R657Q, V715I, V715A	NM_000215
KDM6A	Frameshift/nonsense/splice-site, del419	NM_021140
KIT	ins503, V559A, V559D, V559G, V559I, V560D, V560A, V560G, V560E, del560, E561K, del579, P627L, P627T, R634W, K642E, K642Q, V654A, V654E, H697Y, H697D, E761D, K807R, D816H, D816Y, D816F, D816I, D816V, D816H, del551-559	NM_000222
KRAS	G12D, G12A, G12E, G12V, G13D, G13C, G13Y, G13F, G13R, G13A, G13V, G13E, V14I, T58I, G60D, G60A, G60V, Q61K, Q61E, Q61P, Q61R, Q61L, Q61H, K117E, K117N, A146T, A146P, A146V	NM_033360
LUC7L2	Frameshift/nonsense/splice-site	NM_016019
MLL	Frameshift/nonsense	NM_005933
MLL2	Frameshift/nonsense	NM_003482
MPL	S505G, S505N, S505C, L510P, del513, W515A, W515R, W515K, W515S, W515L, A519T, A519V, Y591D, W515-518KT	NM_005373
NF1	Frameshift/nonsense	NM_000267
NPM1	Frameshift p.W288fs (insertion at c.859_860, 860_861, 862_863, 863_864)	NM_002520
NRAS	G12S, G12R, G12C, G12N, G12P, G12Y, G12D, G12A, G12V, G12E, G13S, G13R, G13C, G13N, G13P, G13Y, G13D, G13A, G13V, G13E, G60E, G60R, Q61R, Q61L, Q61K, Q61P, Q61H, Q61Q	NM_002524
PDS5B	Frameshift/nonsense/splice-site, R1292Q	NM_015032
PDSS2	Frameshift/nonsense	NM_020381
PHF6	Frameshift/nonsense/splice-site, A40D, M125I, S246Y, F263L, R274Q, C297Y, H302Y, H329L	NM_001015877
PHIP	Frameshift/nonsense/splice-site	NM_017934
PIGA	Frameshift/nonsense/splice-site	NM_002641
PPM1D	Frameshift/nonsense, exon 5 or 6	NM_003620
PRPF40B	Frameshift/nonsense/splice-site, P15H, M58I, P405L, P562S,	NM_001031698
PRPF8	M1307I, C1594W, D1598Y, D1598N, D1598V	NM_006445
PTEN	Frameshift/nonsense/splice-site, D24G, R47G, F56V, L57W, H61R, K66N, Y68H, C71Y, F81C, Y88C, D92G, D92V, D92E, H93Y, H93D, H93Q, N94I, P95L, I101T, C105F, C105S, D107Y, L112V, H123Y, C124R, C124S, K125E, A126D, K128N, R130G, R130Q, R130L, G132D, I135V, I135K, C136R, C136F, K144Q, A151T, D153Y, D153N, Y155H, Y155C, R159K, R159S, R161K, R161I, G165R, G165E, S170N, S170I, R173C, Y174D, Y177C, H196Y,…	NM_000314
PTPN11	G60V, G60R, G60A, D61Y, D61V, D61G, Y63C, E69K, E69G, E69D, E69Q, F71L, F71K, A72T, A72V, A72D, T73I, E76K, E76Q, E76M, E76A, E76G, E139G, E139D, N308D, N308T, N339S, P491L, S502P, S502A, S502L, G503V, G503G, G503A, G503E, Q506P, T507A, T507K	NM_002834
RAD21	Frameshift/nonsense/splice-site, R65Q, H208R, Q474R	NM_006265
RUNX1	Frameshift/nonsense/splice-site, S73F, H78Q, H78L, R80C, R80P, R80H, L85Q, P86L, P86H, S114L, D133Y, L134P, R135G, R135K, R135S, R139Q, R142S, A165V, R174Q, R177L, R177Q, A224T, D171G, D171V, D171N, R205W, R223C	NM_001001890
SETBP1	D868N, D868T, S869N, G870S, I871T, D880N, D880Q	NM_015559
SETD2	Frameshift/nonsense, V1190M	NM_014159
SETDB1	Frameshift/nonsense, K715E	NM_001145415
SF1	Frameshift/nonsense/splice-site, T454M, Y476C, A508G	NM_004630
SF3A1	Frameshift/nonsense/splice-site, A57S, M117I, K166T, Y271C	NM_005877
SF3B1	G347V, R387W, R387Q, E592K, E622D, Y623C, R625L, R625C, R625G, H662Q, H662D, T663I, K666N, K666T, K666E, K666R, K700E, V701F, A708T, G740R, G740E, A744P, D781G, E783K, R831Q, L833F, E862K, R957Q	NM_012433
SRSF2	Y44H, P95H, P95L, P95T, P95R, P95A, P107H, P95fs	NM_003016
SMC1A	K190T, R586W, M689V, R807H, R1090H, R1090C	NM_006306
SMC3	Frameshift/nonsense, R155I, Q367E, D392V, K571R, R661P, G662C	NM_005445
STAG1	Frameshift/nonsense/splice-site, H1085Y	NM_005862
STAG2	Frameshift/nonsense/splice-site	NM_006603
SUZ12	Frameshift/nonsense	NM_015355
TET2	Frameshift/nonsense/splice-site, missense mutations in catalytic domains (p.1104-1481 and 1843-2002)	NM_001127208
TP53	Frameshift/nonsense/splice-site, S46F, G105C, G105R, G105D, G108S, G108C, R110L, R110C, T118A, T118R, T118I, S127F, S127Y, L130V, L130F, K132Q, K132E, K132W, K132R, K132M, K132N, F134V. F134L, F134S, C135W, C135S, C135F, C135G, C135Y, Q136K, Q136E, Q136P, Q136R, Q136L, Q136H, A138P, A138V, A138A, A138T, T140I, C141R, C141G, C141A, C141Y, C141S, C141F, C141W, V143M, V143A, V143E, L145Q, W146C, W14…	NM_001126112
U2AF1	D14G, S34F, S34Y, R35L, R156H, R156Q, Q157R, Q157P	NM_006758
U2AF2	R18W, Q143L, M144I, L187V, Q190L	NM_007279
WT1	Frameshift/nonsense/splice-site	NM_024426
ZRSR2	Frameshift/nonsense, R126P, E133G, C181F, H191Y, I202N, F239V, F239Y, N261Y, C280R, C302R, C326R, H330R, N382K	NM_005089

### Sheet: Supp_Table_S1b_L-CHIP_Mutations
Supplementary Table S1b: Lymphoid associated L-CHIP Mutations
Gene	Pathogenic driver mutations	Putative mutations
ABL1		Frameshift/stop gain/splice site, Nonsynonymous
ACTB		Frameshift/stop gain/splice site, Nonsynonymous
ACTG1	Splice site
ADD2		Frameshift/stop gain/splice site, Nonsynonymous
ADGRV1		Frameshift/stop gain/splice site, Nonsynonymous
AKAP6		Frameshift/stop gain/splice site, Nonsynonymous
ALK		Frameshift/stop gain/splice site, Nonsynonymous
ANKRD50		Frameshift/stop gain/splice site, Nonsynonymous
AOC2		Frameshift/stop gain/splice site, Nonsynonymous
ARHGEF1		Frameshift/stop gain/splice site, Nonsynonymous
ARID1A	Frameshift, nonsense, splice site, AAS G2087R	Nonsynonymous
ARID1B	Frameshift, nonsense, splice site
ARID5B	Frameshift, nonsense, splice site
ATM	Frameshift, nonsense, splice site, AAS R337H, R2832H/C, N2875S, I2888T, R3008C/H	Nonsynonymous
ATR	Frameshift, nonsense, splice site
AUTS2		Frameshift/stop gain/splice site, Nonsynonymous
B2M	Frameshift, nonsense, splice site, AAS L7V L12P/Q/R	Nonsynonymous
BAZ2A		Frameshift/stop gain/splice site, Nonsynonymous
BAZ2B		Frameshift/stop gain/splice site, Nonsynonymous
BCL10	Frameshift, nonsense, splice site
BCL11A		Frameshift/stop gain/splice site, Nonsynonymous
BCL2	AAS K22N/R, G33R/E/A, P95A/S/L/R, G101V, A131V/D/G/T, N172D/S	Nonsynonymous
BCL6	AAS R618C	Nonsynonymous
BCL7A		Frameshift/stop gain/splice site, Nonsynonymous
BIRC3	Frameshift, nonsense, splice site
BRCA1		Frameshift/stop gain/splice site, Nonsynonymous
BRWD3		Frameshift/stop gain/splice site, Nonsynonymous
BTG1	Frameshift, nonsense, splice site
BTG2		Frameshift/stop gain/splice site, Nonsynonymous
BTK	AAS T316A	Nonsynonymous
CARD11	AAS C49Y/S, E93D/Q, R113Q, F115I/L/V, T117P/N, g123C/D/S, G126D, F130C/I/V, K215E/M/N/T, D230N, S250P, L251P, R337Q, D357E/V, Y361H, D387A, D401N/V, R423W, E626K	Nonsynonymous
CCAR1		Frameshift/stop gain/splice site, Nonsynonymous
CCL4		Frameshift/stop gain/splice site, Nonsynonymous
CCND1	AAS S41T, V42E, Y44C/D/F/H/N/S, K46E/I/N, C47R/S, T286A, P287S	Nonsynonymous
CCND3	Frameshift, nonsense, splice site at C-terminal end, AAS T283A/I, P284S/R/A/L/T, D286G, I290K/R/T/M	Nonsynonymous
CD19		Frameshift/stop gain/splice site, Nonsynonymous
CD274		Frameshift/stop gain/splice site, Nonsynonymous
CD58	Frameshift, nonsense, splice site
CD70		Frameshift/stop gain/splice site, Nonsynonymous
CD79A		Frameshift/stop gain/splice site, Nonsynonymous
CD79B	AAS Y196H/S/C/N/D/F	Nonsynonymous
CD83		Frameshift/stop gain/splice site, Nonsynonymous
CDKN2A	Frameshift, nonsense, splice site, AAS R112H	Nonsynonymous
CHD2		Frameshift/stop gain/splice site, Nonsynonymous
CHD8		Frameshift/stop gain/splice site, Nonsynonymous
CHEK2	Frameshift, nonsense, splice site
CIITA	Frameshift, nonsense, splice site, T636M	Nonsynonymous
CLGN		Frameshift/stop gain/splice site, Nonsynonymous
CNKSR2		Frameshift/stop gain/splice site, Nonsynonymous
COL6A3		Frameshift/stop gain/splice site, Nonsynonymous
CSF2RB		Frameshift/stop gain/splice site, Nonsynonymous
CTSS		Frameshift/stop gain/splice site, Nonsynonymous
CXCR4	Frameshift, nonsense, splice site at C-terminal end	Nonsynonymous
DAZAP1		Frameshift/stop gain/splice site, Nonsynonymous
DDX11		Frameshift/stop gain/splice site, Nonsynonymous
DDX3X	Frameshift, nonsense, splice site, AAS Y525H, R528H, R534H/C	Nonsynonymous
DGKB		Frameshift/stop gain/splice site, Nonsynonymous
DIRAS3		Frameshift/stop gain/splice site, Nonsynonymous
DLC1		Frameshift/stop gain/splice site, Nonsynonymous
DMD		Frameshift/stop gain/splice site, Nonsynonymous
DTX1	Frameshift, nonsense, splice site
DUSP2		Frameshift/stop gain/splice site, Nonsynonymous
DUSP22		Frameshift/stop gain/splice site, Nonsynonymous
EBF1		Frameshift/stop gain/splice site, Nonsynonymous
EEF1A1		Frameshift/stop gain/splice site, Nonsynonymous
ENPP3		Frameshift/stop gain/splice site, Nonsynonymous
ENTPD4		Frameshift/stop gain/splice site, Nonsynonymous
ERBB4	AAS K1223T	Nonsynonymous
ETS1		Frameshift/stop gain/splice site, Nonsynonymous
FANCE		Frameshift/stop gain/splice site, Nonsynonymous
FAS	Frameshift, nonsense, splice site
FAT1	Frameshift, nonsense, splice site, AAS R1627Q, A4419V	Nonsynonymous
FAT2		Frameshift/stop gain/splice site, Nonsynonymous
FAT4		Frameshift/stop gain/splice site, Nonsynonymous
FBXW7	Frameshift, nonsense, splice site, AAS R465H/C/L, Y545C	Nonsynonymous
FOXC1		Frameshift/stop gain/splice site, Nonsynonymous
FOXO1	Frameshift, nonsense, splice site, AAS S22P/W, T24I/A, S205N	Nonsynonymous
FYN		Frameshift/stop gain/splice site, Nonsynonymous
GNA13		Frameshift/stop gain/splice site, Nonsynonymous
GNAI2		Frameshift/stop gain/splice site, Nonsynonymous
GNE		Frameshift/stop gain/splice site, Nonsynonymous
GPS2	Frameshift, nonsense, splice site
GRB2		Frameshift/stop gain/splice site, Nonsynonymous
GRHPR		Frameshift/stop gain/splice site, Nonsynonymous
GRM7		Frameshift/stop gain/splice site, Nonsynonymous
HAVCR2		Frameshift/stop gain/splice site, Nonsynonymous
HEATR3		Frameshift/stop gain/splice site, Nonsynonymous
HIST1H1B	Frameshift, nonsense, splice site
HIST1H1C	AAS A180P	Nonsynonymous
HIST1H1D		Frameshift/stop gain/splice site, Nonsynonymous
HIST1H1E		Frameshift/stop gain/splice site, Nonsynonymous
HIST1H2AC		Frameshift/stop gain/splice site, Nonsynonymous
HIST1H2AM		Frameshift/stop gain/splice site, Nonsynonymous
HIST1H2BC	AAS E77G/K, A78P, L103F/I	Nonsynonymous
HIST1H2BK		Frameshift/stop gain/splice site, Nonsynonymous
HIST1H3B		Frameshift/stop gain/splice site, Nonsynonymous
HIST2H2BE		Frameshift/stop gain/splice site, Nonsynonymous
HNRNPD		Frameshift/stop gain/splice site, Nonsynonymous
HVCN1		Frameshift/stop gain/splice site, Nonsynonymous
ID3	Frameshift, nonsense, splice site, AAS P56S/L/R, L64F/H/R/V	Nonsynonymous
IGLL5		Frameshift/stop gain/splice site, Nonsynonymous
IKZF3		Frameshift/stop gain/splice site, Nonsynonymous
IL10RA		Frameshift/stop gain/splice site, Nonsynonymous
IL6		Frameshift/stop gain/splice site, Nonsynonymous
IRF2BP2		Frameshift/stop gain/splice site, Nonsynonymous
IRF4	AAS C99R	Nonsynonymous
IRF8	Frameshift, nonsense, splice site at C-terminal end, AAS T80A	Nonsynonymous
ITK		Frameshift/stop gain/splice site, Nonsynonymous
ITPKB		Frameshift/stop gain/splice site, Nonsynonymous
ITPR3		Frameshift/stop gain/splice site, Nonsynonymous
JAK1	AAS Y652H, L910P, Y1035C	Nonsynonymous
JAK3	AAS 573V, R657Q	Nonsynonymous
KIAA1671		Frameshift/stop gain/splice site, Nonsynonymous
KIR2DL3		Frameshift/stop gain/splice site, Nonsynonymous
KLF2	Frameshift, nonsense, splice site
KLHL14		Frameshift/stop gain/splice site, Nonsynonymous
KLHL21		Frameshift/stop gain/splice site, Nonsynonymous
KLHL6		Frameshift/stop gain/splice site, Nonsynonymous
KLHL9		Frameshift/stop gain/splice site, Nonsynonymous
KMT2C	Frameshift, nonsense, splice site
KMT2D	Frameshift, nonsense, splice site, AAS R5179C, R5432W/Q	Nonsynonymous
LRP1B		Frameshift/stop gain/splice site, Nonsynonymous
LTB		Frameshift/stop gain/splice site, Nonsynonymous
LYN		Frameshift/stop gain/splice site, Nonsynonymous
MAGT1		Frameshift/stop gain/splice site, Nonsynonymous
MAP2K1		Frameshift/stop gain/splice site, Nonsynonymous
MATN2		Frameshift/stop gain/splice site, Nonsynonymous
MCL1		Frameshift/stop gain/splice site, Nonsynonymous
MED11		Frameshift/stop gain/splice site, Nonsynonymous
MEF2B	AAS K4E, Y69N, E77K, N81K/Y, D83V	Nonsynonymous
MGA	Frameshift, nonsense, splice site
MGARP		Frameshift/stop gain/splice site, Nonsynonymous
MPEG1		Frameshift/stop gain/splice site, Nonsynonymous
MS4A1		Frameshift/stop gain/splice site, Nonsynonymous
MTOR	AAS W1456G, A1459V, C1483Y, A1971T, T1977K, T1977R, V2006I, S2215F, R2217W, S2231L, I2500F	Nonsynonymous
MYC	AAS V7L/A/M, T73I/N/A, P74S/A, S161L	Nonsynonymous
MYCBP2		Frameshift/stop gain/splice site, Nonsynonymous
MYD88	AAS M232T, S243N, L265P
NBPF14		Frameshift/stop gain/splice site, Nonsynonymous
NBPF15		Frameshift/stop gain/splice site, Nonsynonymous
NCOR1	Frameshift, nonsense, splice site
NCOR2		Frameshift/stop gain/splice site, Nonsynonymous
NEB		Frameshift/stop gain/splice site, Nonsynonymous
NFKBIA	Frameshift, nonsense, splice site
NFKBIE		Frameshift/stop gain/splice site, Nonsynonymous
NFKBIZ		Frameshift/stop gain/splice site, Nonsynonymous
NLRP8		Frameshift/stop gain/splice site, Nonsynonymous
NOL9		Frameshift/stop gain/splice site, Nonsynonymous
NOTCH1	Frameshift, nonsense, splice site at C-terminal end
NOTCH2	Frameshift, nonsense, splice site at C-terminal end
NSD2	AAS E1099K, T1150A
NTRK1		Frameshift/stop gain/splice site, Nonsynonymous
NUP214		Frameshift/stop gain/splice site, Nonsynonymous
OR2M3		Frameshift/stop gain/splice site, Nonsynonymous
OSBPL10		Frameshift/stop gain/splice site, Nonsynonymous
P2RY8		Frameshift/stop gain/splice site, Nonsynonymous
PABPC3		Frameshift/stop gain/splice site, Nonsynonymous
PAX5	Frameshift, nonsense, splice site, AAS V26G	Nonsynonymous
PCBP1		Frameshift/stop gain/splice site, Nonsynonymous
PCLO		Frameshift/stop gain/splice site, Nonsynonymous
PDCD1		Frameshift/stop gain/splice site, Nonsynonymous
PDE4DIP		Frameshift/stop gain/splice site, Nonsynonymous
PDGFRB		Frameshift/stop gain/splice site, Nonsynonymous
PEX14		Frameshift/stop gain/splice site, Nonsynonymous
PIK3CA	AAS R108H	Nonsynonymous
PIK3CD	AAS G124D, C416R, E525K, E1021K	Nonsynonymous
PIM1	AAS L2F, N7K, K24N, G28D/A/S/V, Q37H, H68Y, E79D/K, P81S/A/I/T, S97N/T, L193F/I	Nonsynonymous
PIM2		Frameshift/stop gain/splice site, Nonsynonymous
PLCG2		Frameshift/stop gain/splice site, Nonsynonymous
PLXNB3		Frameshift/stop gain/splice site, Nonsynonymous
POT1	Frameshift, nonsense, splice site
POU2AF1		Frameshift/stop gain/splice site, Nonsynonymous
POU2F2		Frameshift/stop gain/splice site, Nonsynonymous
PPP4R3A		Frameshift/stop gain/splice site, Nonsynonymous
PRDM1	Frameshift, nonsense, splice site
PRKCB		Frameshift/stop gain/splice site, Nonsynonymous
PRUNE2		Frameshift/stop gain/splice site, Nonsynonymous
PTCH1		Frameshift/stop gain/splice site, Nonsynonymous
PTEN	Frameshift, nonsense, splice site, AAS S10N, L23S, D24E, Y27N, L42F, V45I, H123Y, G129R, I135T, Y155S, R335Q	Nonsynonymous
PTPN6		Frameshift/stop gain/splice site, Nonsynonymous
PTPRD	Frameshift, nonsense, splice site, AAS P1311S, V1565I, R1674H	Nonsynonymous
PTPRK		Frameshift/stop gain/splice site, Nonsynonymous
RB1	Frameshift, nonsense, splice site, AAS R661W, C706R, S758L	Nonsynonymous
RBMXL1		Frameshift/stop gain/splice site, Nonsynonymous
RCOR1		Frameshift/stop gain/splice site, Nonsynonymous
REL		Frameshift/stop gain/splice site, Nonsynonymous
RET		Frameshift/stop gain/splice site, Nonsynonymous
RHOA	AAS R5Q/W, G17A, Y34N, N41S, Y42C/F/S/H, Y66N, L69P/R, A161T	Nonsynonymous
ROS1		Frameshift/stop gain/splice site, Nonsynonymous
RP1L1		Frameshift/stop gain/splice site, Nonsynonymous
RPS15		Frameshift/stop gain/splice site, Nonsynonymous
SCG3		Frameshift/stop gain/splice site, Nonsynonymous
SEL1L3		Frameshift/stop gain/splice site, Nonsynonymous
SETD1B		Frameshift/stop gain/splice site, Nonsynonymous
SETD5		Frameshift/stop gain/splice site, Nonsynonymous
SETDB1		Frameshift/stop gain/splice site, Nonsynonymous
SGK1		Frameshift/stop gain/splice site, Nonsynonymous
SIN3A		Frameshift/stop gain/splice site, Nonsynonymous
SLC9A6		Frameshift/stop gain/splice site, Nonsynonymous
SMARCA4	Frameshift, nonsense, splice site, AAS T910M/A, R973Q/L, R1135Q, R1189L, R1192C/H, R1243L/W	Nonsynonymous
SOCS1	Frameshift, nonsense, splice site, AAS A3T/S/P/V	Nonsynonymous
SOCS6		Frameshift/stop gain/splice site, Nonsynonymous
SPEN	Frameshift, nonsense, splice site
SPIB		Frameshift/stop gain/splice site, Nonsynonymous
STAT3	AAS in SH2 domain (S614N/R, E616G/K, Y640F, K658R, D661V/Y)	Nonsynonymous
STAT6		Frameshift/stop gain/splice site, Nonsynonymous
SYNE1		Frameshift/stop gain/splice site, Nonsynonymous
TAF1		Frameshift/stop gain/splice site, Nonsynonymous
TBL1XR1	AAS D370N, W376C, Y395C/H	Nonsynonymous
TCL1A		Frameshift/stop gain/splice site, Nonsynonymous
TCTN2		Frameshift/stop gain/splice site, Nonsynonymous
TLR2		Frameshift/stop gain/splice site, Nonsynonymous
TMEM30A		Frameshift/stop gain/splice site, Nonsynonymous
TMSB4X		Frameshift/stop gain/splice site, Nonsynonymous
TNFAIP3	Frameshift, nonsense, splice site
TNFRSF14	Frameshift, nonsense, splice site
TNIP1		Frameshift/stop gain/splice site, Nonsynonymous
TOX		Frameshift/stop gain/splice site, Nonsynonymous
TP63		Frameshift/stop gain/splice site, Nonsynonymous
TRAF3		Frameshift/stop gain/splice site, Nonsynonymous
TSC2	Frameshift, nonsense, splice site
TUT4		Frameshift/stop gain/splice site, Nonsynonymous
UBE2A		Frameshift/stop gain/splice site, Nonsynonymous
UBR5		Frameshift/stop gain/splice site, Nonsynonymous
USP6		Frameshift/stop gain/splice site, Nonsynonymous
VAV1		Frameshift/stop gain/splice site, Nonsynonymous
WDFY3		Frameshift/stop gain/splice site, Nonsynonymous
XPO1	AAS E571K/V/Q/G	Nonsynonymous
YY1		Frameshift/stop gain/splice site, Nonsynonymous
ZBTB11		Frameshift/stop gain/splice site, Nonsynonymous
ZC3H12A		Frameshift/stop gain/splice site, Nonsynonymous
ZEB2		Frameshift/stop gain/splice site, Nonsynonymous
ZFP36L1		Frameshift/stop gain/splice site, Nonsynonymous
ZNF217		Frameshift/stop gain/splice site, Nonsynonymous
ZNF292		Frameshift/stop gain/splice site, Nonsynonymous
